# Large Language Model Symptom Identification from Clinical Text: A Multi-Center Study

**DOI:** 10.1101/2024.12.16.24319044

**Authors:** Andrew J. McMurry, Dylan Phelan, Brian E. Dixon, Alon Geva, Daniel Gottlieb, James R. Jones, Michael Terry, David Taylor, Hannah Grace Callaway, Sneha Mahoharan, Timothy Miller, Kenneth D. Mandl

**Author notes:** Corresponding Author: Kenneth D. Mandl Computational Health Informatics Program, Boston Children’s Hospital, 401 Park Drive, LM5506, Mail Stop BCH3187, Boston, MA 02215.

## Abstract

Recognition of patient symptoms is core to medicine, research, and public health. We tested four large language models (LLMs) identifying 11 symptoms of infectious respiratory diseases from emergency department notes (N=204). Each LLM outperformed ICD-10-based identification. GPT-4 had highest tested accuracy, F1 score 91.4% vs. 45.1% for ICD-10. GPT-4 performance in an independent validation cohort (N=308) was even higher with an F1 score of 94.0%.
