## Supplementary tables for "Large Language Model Symptom Identification from Clinical Text: A Multi-Center Study"

### Sheet: Legend
Large Language Model Symptom Identification from Clinical Text: A Multi-Center Study
McMurry AJ, Phelan D, Dixon BE, Geva A, Gottlieb D, Jones JR, Terry M, Taylor D, Callaway HG, Mahoharan S, Miller T, Mandl KD.
SHEET	DESCRIPTION
Chart Reviewer Agreement	Cohen's kappa agreement scores are shown for Site 1 and Site 2. For Site 1, a third reviewer (Alon Geva) was available for measurement. Site 2 includes two reviewers.
Development Cohort, All Strategies	F1 scores measured for each large language model (LLM) across 20 strategies. Strategies include all combinations of 5 prompts (rows in our table: Identity, Rules, Include, Exclude, Verbose) and 4 output parsers (columns in our table: Basic, Basic + LLM Simplification, JSON, and JSON + LLM Validation). The best performing strategy for each model in bolded. In the event of ties, pipelines with fewe…
Development Cohort, Best Strategy	For each LLM, measure symptom identification accuracy using the best strategy identified. Accuracy scores are shown for Development cohort from Site 1.
Test Cohort, Best Strategy	For each LLM, measure symptom identification accuracy using the best strategy identified. Accuracy scores are shown for Test cohort from Site 1.
Validation Cohort, GPT-4 vs ICD-10	Measure accuracy of GPT-4 and ICD-10 methods compared to two human chart reviewers. Accuracy scores are reported for each reviewer separately and aggregated across two human chart reviewers. Accuracy scores are shown for the Validation cohort from Site 2.
Validation and Test Cohorts, GPT-4 and ICD-10 Compared

### Sheet: Chart Reviewer Agreement
Site 1 reviewer agreement on 27 ED notes (Amy Zipursky and Alon Geva)
Symptom	Kappa	TP	FN	TN	FP
All Symptoms	0.986	40	0	256	1
Congestion or runny nose	1	4	0	23	0
Cough	1	3	0	24	0
Diarrhea	1	1	0	26	0
Dyspnea	0.836	3	0	23	1
Fatigue	1	3	0	24	0
Fever or chills	1	6	0	21	0
Headache	1	5	0	22	0
Loss of taste or smell	1	3	0	24	0
Muscle or body aches	1	1	0	26	0
Nausea or vomiting	1	6	0	21	0
Sore throat	1	5	0	22	0
Site 1 reviewer agreement on 27 ED notes (Andy McMurry and Alon Geva)
Symptom	Kappa	TP	FN	TN	FP
All Symptoms	0.98	61	0	234	2
Congestion or runny nose	0.886	5	0	21	1
Cough	1	7	0	20	0
Diarrhea	1	4	0	23	0
Dyspnea	1	5	0	22	0
Fatigue	0.899	6	0	20	1
Fever or chills	1	11	0	16	0
Headache	1	7	0	20	0
Loss of taste or smell	1	1	0	26	0
Muscle or body aches	1	3	0	24	0
Nausea or vomiting	1	8	0	19	0
Sore throat	1	4	0	23	0
Site 2 reviewer agreement on 50 ED notes (Hannah Grace and Sneha Manoharan)
Symptom	Kappa	TP	FN	TN	FP
All Symptoms	0.93	137	8	398	7
Congestion or runny nose	0.864	8	1	40	1
Cough	1	29	0	21	0
Diarrhea	0.852	7	2	41	0
Dyspnea	0.959	20	0	29	1
Fatigue	1	8	0	42	0
Fever or chills	0.919	22	1	26	1
Headache	1	8	0	42	0
Loss of taste or smell	0.847	3	0	46	1
Muscle or body aches	0.896	12	1	36	1
Nausea or vomiting	0.905	14	2	34	0
Sore throat	0.765	6	1	41	2

### Sheet: Development Cohort, All Strateg
Mixtral	Instruction	Basic	Basic with LLM Simplification	JSON	JSON with LLM Validation
	Identity	0.513	0.544	0.772	0.804
	Rules	0.541	0.573	0.854	0.844
	Include	0.493	0.581	0.778	0.798
	Exclude	0.512	0.561	0.858	0.848
	Verbose	0.513	0.54	0.701	0.719
Llama 2	Instruction	Basic	Basic with LLM Simplification	JSON	JSON with LLM Validation
	Identity	0.639	0.721	0.845	0.845
	Rules	0.646	0.724	0.84	0.84
	Include	0.605	0.65	0.814	0.814
	Exclude	0.665	0.691	0.826	0.826
	Verbose	0.557	0.61	0.809	0.809
GPT-3.5	Instruction	Basic	Basic with LLM Simplification	JSON	JSON with LLM Validation
	Identity	0.719	0.769	0.904	0.884
	Rules	0.772	0.783	0.898	0.903
	Include	0.771	0.785	0.866	0.865
	Exclude	0.79	0.795	0.903	0.901
	Verbose	0.78	0.772	0.877	0.861
GPT-4	Instruction	Basic	Basic with LLM Simplification	JSON	JSON with LLM Validation
	Identity	0.755	0.791	0.887	0.89
	Rules	0.794	0.814	0.901	0.901
	Include	0.826	0.828	0.908	0.908
	Exclude	0.798	0.814	0.889	0.896
	Verbose	0.812	0.819	0.901	0.908

### Sheet: Development Cohort, Best Strate
Llama 2, Identity Prompt, JSON Pipeline											Performance summary
Label	F1	Sensitivity	Specificity	PPV	NPV	TP	FN	TN	FP		Llama 2	Symptom	F1	PPV	Sensitivity
All Symptoms	0.84	0.836	0.951	0.845	0.948	229	45	817	42			All Symptoms	0.84	0.845	0.836
Congestion or runny nose	0.8	0.69	0.986	0.952	0.89	20	9	73	1			Congestion or runny nose	0.8	0.952	0.69
Cough	0.904	0.917	0.94	0.892	0.955	33	3	63	4			Cough	0.904	0.892	0.917
Diarrhea	0.895	1	0.953	0.81	1	17	0	82	4			Diarrhea	0.895	0.81	1
Dyspnea	0.75	0.667	0.961	0.857	0.89	18	9	73	3			Dyspnea	0.75	0.857	0.667
Fatigue	0.762	0.923	0.831	0.649	0.97	24	2	64	13			Fatigue	0.762	0.649	0.923
Fever or chills	0.894	0.927	0.903	0.864	0.949	38	3	56	6			Fever or chills	0.894	0.864	0.927
Headache	0.958	0.92	1	1	0.975	23	2	78	0			Headache	0.958	1	0.92
Loss of taste or smell	0.8	0.857	0.979	0.75	0.989	6	1	94	2			Loss of taste or smell	0.8	0.75	0.857
Muscle or body aches	0.56	0.5	0.955	0.636	0.924	7	7	85	4			Muscle or body aches	0.56	0.636	0.5
Nausea or vomiting	0.867	0.788	0.986	0.963	0.908	26	7	69	1			Nausea or vomiting	0.867	0.963	0.788
Sore throat	0.85	0.895	0.952	0.81	0.976	17	2	80	4			Sore throat	0.85	0.81	0.895
											Mixtral	Symptom	F1	PPV	Sensitivity
Mixtral, Exclude Prompt, JSON Pipeline												All Symptoms	0.846	0.795	0.905
Label	F1	Sensitivity	Specificity	PPV	NPV	TP	FN	TN	FP			Congestion or runny nose	0.893	0.926	0.862
All Symptoms	0.846	0.905	0.925	0.795	0.968	248	26	795	64			Cough	0.904	0.892	0.917
Congestion or runny nose	0.893	0.862	0.973	0.926	0.947	25	4	72	2			Diarrhea	0.821	0.727	0.941
Cough	0.904	0.917	0.94	0.892	0.955	33	3	63	4			Dyspnea	0.792	0.905	0.704
Diarrhea	0.821	0.941	0.93	0.727	0.988	16	1	80	6			Fatigue	0.765	0.619	1
Dyspnea	0.792	0.704	0.974	0.905	0.902	19	8	74	2			Fever or chills	0.907	0.867	0.951
Fatigue	0.765	1	0.792	0.619	1	26	0	61	16			Headache	0.939	0.958	0.92
Fever or chills	0.907	0.951	0.903	0.867	0.966	39	2	56	6			Loss of taste or smell	0.8	0.75	0.857
Headache	0.939	0.92	0.987	0.958	0.975	23	2	77	1			Muscle or body aches	0.605	0.448	0.929
Loss of taste or smell	0.8	0.857	0.979	0.75	0.989	6	1	94	2			Nausea or vomiting	0.937	0.968	0.909
Muscle or body aches	0.605	0.929	0.82	0.448	0.986	13	1	73	16			Sore throat	0.8	0.692	0.947
Nausea or vomiting	0.937	0.909	0.986	0.968	0.958	30	3	69	1		GPT-3.5	Symptom	F1	PPV	Sensitivity
Sore throat	0.8	0.947	0.905	0.692	0.987	18	1	76	8			All Symptoms	0.896	0.878	0.916
												Congestion or runny nose	0.893	0.926	0.862
GPT-3.5, Identity Prompt, JSON Pipeline												Cough	0.947	0.9	1
Label	F1	Sensitivity	Specificity	PPV	NPV	TP	FN	TN	FP			Diarrhea	0.889	0.842	0.941
All Symptoms	0.896	0.916	0.959	0.878	0.973	251	23	824	35			Dyspnea	0.863	0.917	0.815
Congestion or runny nose	0.893	0.862	0.973	0.926	0.947	25	4	72	2			Fatigue	0.828	0.75	0.923
Cough	0.947	1	0.94	0.9	1	36	0	63	4			Fever or chills	0.93	0.889	0.976
Diarrhea	0.889	0.941	0.965	0.842	0.988	16	1	83	3			Headache	0.98	0.962	1
Dyspnea	0.863	0.815	0.974	0.917	0.937	22	5	74	2			Loss of taste or smell	0.875	0.778	1
Fatigue	0.828	0.923	0.896	0.75	0.972	24	2	69	8			Muscle or body aches	0.583	0.7	0.5
Fever or chills	0.93	0.976	0.919	0.889	0.983	40	1	57	5			Nausea or vomiting	0.923	0.938	0.909
Headache	0.98	1	0.987	0.962	1	25	0	77	1			Sore throat	0.927	0.864	1
Loss of taste or smell	0.875	1	0.979	0.778	1	7	0	94	2		GPT-4	Symptom	F1	PPV	Sensitivity
Muscle or body aches	0.583	0.5	0.966	0.7	0.925	7	7	86	3			All Symptoms	0.908	0.9	0.916
Nausea or vomiting	0.923	0.909	0.971	0.938	0.958	30	3	68	2			Congestion or runny nose	0.912	0.929	0.897
Sore throat	0.927	1	0.964	0.864	1	19	0	81	3			Cough	0.933	0.897	0.972
												Diarrhea	0.909	0.938	0.882
GPT4, Include Prompt, JSON Pipeline												Dyspnea	0.885	0.92	0.852
Label	F1	Sensitivity	Specificity	PPV	NPV	TP	FN	TN	FP			Fatigue	0.877	0.806	0.962
All Symptoms	0.908	0.916	0.967	0.9	0.973	251	23	831	30			Fever or chills	0.941	0.909	0.976
Congestion or runny nose	0.912	0.897	0.973	0.929	0.96	26	3	72	2			Headache	0.958	1	0.92
Cough	0.933	0.972	0.94	0.897	0.984	35	1	63	5			Loss of taste or smell	0.875	0.778	1
Diarrhea	0.909	0.882	0.988	0.938	0.977	15	2	85	1			Muscle or body aches	0.609	0.778	0.5
Dyspnea	0.885	0.852	0.974	0.92	0.949	23	4	74	1			Nausea or vomiting	0.939	0.939	0.939
Fatigue	0.877	0.962	0.922	0.806	0.986	25	1	71	7			Sore throat	0.927	0.864	1
Fever or chills	0.941	0.976	0.935	0.909	0.983	40	1	58	4
Headache	0.958	0.92	1	1	0.975	23	2	78	0
Loss of taste or smell	0.875	1	0.979	0.778	1	7	0	94	2
Muscle or body aches	0.609	0.5	0.978	0.778	0.926	7	7	87	2
Nausea or vomiting	0.939	0.939	0.971	0.939	0.971	31	2	68	3
Sore throat	0.927	1	0.964	0.864	1	19	0	81	3

### Sheet: Test Cohort, Best Strategy
Mixtral, Exclude Prompt, JSON Pipeline																						Performance summary
Reviewer 1 (Andrew McMurry)											Mixtral, sum of two reviewers											Llama 2	Symptom	F1	PPV	Sensitivity
Label	F1	Sensitivity	Specificity	PPV	NPV	TP	FN	TN	FP		Label	F1	Sensitivity	Specificity	PPV	NPV	TP	FN	TN	FP			All Symptoms	0.817089	0.790698	0.845304
All Symptoms	0.831	0.918	0.941	0.758	0.983	179	16	903	57		All Symptoms	0.83522	0.917127	0.946018	0.766744	0.983333	332	30	1770	101			Congestion or runny nose	0.753247	0.935484	0.630435
Congestion or runny nose	0.926	0.926	0.974	0.926	0.974	25	2	76	2		Congestion or runny nose	0.946237	0.956522	0.980892	0.93617	0.987179	44	2	154	3			Cough	0.949495	0.94	0.959184
Cough	1	1	1	1	1	29	0	76	0		Cough	0.989691	0.979592	1	1	0.993548	48	1	154	0			Diarrhea	0.844444	0.76	0.95
Diarrhea	0.632	0.857	0.939	0.5	0.989	6	1	92	6		Diarrhea	0.826087	0.95	0.961749	0.730769	0.99435	19	1	176	7			Dyspnea	0.697674	0.833333	0.6
Dyspnea	0.72	0.562	1	1	0.927	9	7	89	0		Dyspnea	0.818182	0.72	0.994382	0.947368	0.961957	18	7	177	1			Fatigue	0.613333	0.469388	0.884615
Fatigue	0.588	1	0.767	0.417	1	15	0	69	21		Fatigue	0.534884	0.884615	0.79096	0.383333	0.979021	23	3	140	37			Fever or chills	0.917293	0.953125	0.884058
Fever or chills	0.964	0.952	0.984	0.976	0.969	40	2	62	1		Fever or chills	0.921986	0.942029	0.947761	0.902778	0.969466	65	4	127	7			Headache	0.861538	0.848485	0.875
Headache	0.889	0.857	0.989	0.923	0.978	12	2	90	1		Headache	0.861538	0.875	0.97076	0.848485	0.976471	28	4	166	5			Loss of taste or smell	0.842105	0.8	0.888889
Loss of taste or smell	1	1	1	1	1	3	0	102	0		Loss of taste or smell	0.941176	0.888889	1	1	0.994872	8	1	194	0			Muscle or body aches	0.6	0.444444	0.923077
Muscle or body aches	0.414	0.857	0.837	0.273	0.988	6	1	82	16		Muscle or body aches	0.431373	0.846154	0.857895	0.289474	0.987879	11	2	163	27			Nausea or vomiting	0.884615	0.938776	0.836364
Nausea or vomiting	0.945	0.963	0.974	0.929	0.987	26	1	76	2		Nausea or vomiting	0.934579	0.909091	0.986486	0.961538	0.966887	50	5	146	2			Sore throat	0.734694	0.580645	1
Sore throat	0.667	1	0.918	0.5	1	8	0	89	8		Sore throat	0.75	1	0.935135	0.6	1	18	0	173	12		Mixtral	Symptom	F1	PPV	Sensitivity
Reviewer 2 (Amy Zipursky)																							All Symptoms	0.83522	0.766744	0.917127
Label	F1	Sensitivity	Specificity	PPV	NPV	TP	FN	TN	FP														Congestion or runny nose	0.946237	0.93617	0.956522
All Symptoms	0.841	0.916	0.952	0.777	0.984	153	14	867	44														Cough	0.989691	1	0.979592
Congestion or runny nose	0.974	1	0.987	0.95	1	19	0	78	1														Diarrhea	0.826087	0.730769	0.95
Cough	0.974	0.95	1	1	0.987	19	1	78	0														Dyspnea	0.818182	0.947368	0.72
Diarrhea	0.963	1	0.988	0.929	1	13	0	84	1														Fatigue	0.534884	0.383333	0.884615
Dyspnea	0.947	1	0.989	0.9	1	9	0	88	1														Fever or chills	0.921986	0.902778	0.942029
Fatigue	0.457	0.727	0.816	0.333	0.959	8	3	71	16														Headache	0.861538	0.848485	0.875
Fever or chills	0.862	0.926	0.915	0.806	0.97	25	2	65	6														Loss of taste or smell	0.941176	1	0.888889
Headache	0.842	0.889	0.95	0.8	0.974	16	2	76	4														Muscle or body aches	0.431373	0.289474	0.846154
Loss of taste or smell	0.909	0.833	1	1	0.989	5	1	92	0														Nausea or vomiting	0.934579	0.289474	0.846154
Muscle or body aches	0.455	0.833	0.88	0.312	0.988	5	1	81	11														Sore throat	0.75	0.6	1
Nausea or vomiting	0.923	0.857	1	1	0.946	24	4	70	0													GPT-3.5	Symptom	F1	PPV	Sensitivity
Sore throat	0.833	1	0.955	0.714	1	10	0	84	4														All Symptoms	0.900133	0.868895	0.933702
																							Congestion or runny nose	0.923077	0.933333	0.913043
Llama 2, Identity Prompt, JSON Pipeline																							Cough	0.979592	0.979592	0.979592
Reviewer 1 (Andrew McMurry)											Llama 2, sum of two reviewers												Diarrhea	0.791667	0.678571	0.95
Label	F1	Sensitivity	Specificity	PPV	NPV	TP	FN	TN	FP		Label	F1	Sensitivity	Specificity	PPV	NPV	TP	FN	TN	FP			Dyspnea	0.826087	0.904762	0.76
All Symptoms	0.828	0.841	0.961	0.816	0.968	164	31	923	37		All Symptoms	0.817089	0.845304	0.956708	0.790698	0.969664	306	56	1790	81			Fatigue	0.738462	0.615385	0.923077
Congestion or runny nose	0.727	0.593	0.987	0.941	0.875	16	11	77	1		Congestion or runny nose	0.753247	0.630435	0.987261	0.935484	0.901163	29	17	155	2			Fever or chills	0.964029	0.957143	0.971014
Cough	0.966	0.966	0.987	0.966	0.987	28	1	75	1		Cough	0.949495	0.959184	0.980519	0.94	0.986928	47	2	151	3			Headache	0.901408	0.820513	1
Diarrhea	0.778	1	0.959	0.636	1	7	0	94	4		Diarrhea	0.844444	0.95	0.967213	0.76	0.994382	19	1	177	6			Loss of taste or smell	0.857143	0.75	1
Dyspnea	0.692	0.562	0.989	0.9	0.926	9	7	88	1		Dyspnea	0.697674	0.6	0.983146	0.833333	0.945946	15	10	175	3			Muscle or body aches	0.827586	0.75	0.923077
Fatigue	0.65	0.867	0.867	0.52	0.975	13	2	78	12		Fatigue	0.613333	0.884615	0.853107	0.469388	0.980519	23	3	151	26			Nausea or vomiting	0.925926	0.943396	0.909091
Fever or chills	0.938	0.905	0.984	0.974	0.939	38	4	62	1		Fever or chills	0.917293	0.884058	0.977612	0.953125	0.942446	61	8	131	3			Sore throat	0.914286	0.941176	0.888889
Headache	0.897	0.929	0.978	0.867	0.989	13	1	89	2		Headache	0.861538	0.875	0.97076	0.848485	0.976471	28	4	166	5		GPT-4	Symptom	F1	PPV	Sensitivity
Loss of taste or smell	1	1	1	1	1	3	0	102	0		Loss of taste or smell	0.842105	0.888889	0.989691	0.8	0.994819	8	1	192	2			All Symptoms	0.914135	0.875949	0.955801
Muscle or body aches	0.667	0.857	0.949	0.545	0.989	6	1	93	5		Muscle or body aches	0.6	0.923077	0.921053	0.444444	0.994318	12	1	175	15			Congestion or runny nose	0.93617	0.916667	0.956522
Nausea or vomiting	0.885	0.852	0.974	0.92	0.95	23	4	76	2		Nausea or vomiting	0.884615	0.836364	0.97973	0.938776	0.941558	46	9	145	3			Cough	0.979592	0.979592	0.979592
Sore throat	0.667	1	0.918	0.5	1	8	0	89	8		Sore throat	0.734694	1	0.92973	0.580645	1	18	0	172	13			Diarrhea	0.77551	0.655172	0.95
Reviewer 2 (Amy Zipursky)																							Dyspnea	0.851064	0.909091	0.8
Label	F1	Sensitivity	Specificity	PPV	NPV	TP	FN	TN	FP														Fatigue	0.825397	0.702703	1
All Symptoms	0.805	0.85	0.952	0.763	0.972	142	25	867	44														Fever or chills	0.951049	0.918919	0.985507
Congestion or runny nose	0.788	0.684	0.987	0.929	0.929	13	6	78	1														Headache	0.955224	0.914286	1
Cough	0.927	0.95	0.974	0.905	0.987	19	1	76	2														Loss of taste or smell	0.857143	0.75	1
Diarrhea	0.889	0.923	0.976	0.857	0.988	12	1	83	2														Muscle or body aches	0.709677	0.611111	0.846154
Dyspnea	0.706	0.667	0.978	0.75	0.967	6	3	87	2														Nausea or vomiting	0.944444	0.962264	0.927273
Fatigue	0.571	0.909	0.839	0.417	0.986	10	1	73	14														Sore throat	1	1	1
Fever or chills	0.885	0.852	0.972	0.92	0.945	23	4	69	2													ICD-10	Symptom	F1	PPV	Sensitivity
Headache	0.833	0.833	0.963	0.833	0.963	15	3	77	3														All Symptoms	0.451	0.906	0.3
Loss of taste or smell	0.769	0.833	0.978	0.714	0.989	5	1	90	2														Congestion or runny nose	0.042	1	0.021
Muscle or body aches	0.545	1	0.891	0.375	1	6	0	82	10														Cough	0.541	0.952	0.377
Nausea or vomiting	0.885	0.821	0.986	0.958	0.932	23	5	69	1														Diarrhea	0.474	0.692	0.36
Sore throat	0.8	1	0.943	0.667	1	10	0	83	5														Dyspnea	0.4	0.889	0.258
																							Fatigue	0.057	0.333	0.031
GPT-3.5, Identity Prompt, JSON Pipeline																							Fever or chills	0.7	0.977	0.545
Reviewer 1 (Andrew McMurry)											GPT-3.5, sum of two reviewers												Headache	0.566	1	0.395
Label	F1	Sensitivity	Specificity	PPV	NPV	TP	FN	TN	FP		Label	F1	Sensitivity	Specificity	PPV	NPV	TP	FN	TN	FP			Loss of taste or smell	0.167	1	0.091
All Symptoms	0.897	0.913	0.975	0.881	0.982	178	17	936	24		All Symptoms	0.900133	0.933702	0.972742	0.868895	0.986985	338	24	1820	51			Muscle or body aches	0.211	1	0.118
Congestion or runny nose	0.906	0.889	0.974	0.923	0.962	24	3	76	2		Congestion or runny nose	0.923077	0.913043	0.980892	0.933333	0.974684	42	4	154	3			Nausea or vomiting	0.535	0.885	0.383
Cough	0.983	1	0.987	0.967	1	29	0	75	1		Cough	0.979592	0.979592	0.993506	0.979592	0.993506	48	1	153	1			Sore throat	0.207	0.75	0.12
Diarrhea	0.632	0.857	0.939	0.5	0.989	6	1	92	6		Diarrhea	0.791667	0.95	0.95082	0.678571	0.994286	19	1	174	9
Dyspnea	0.828	0.75	0.989	0.923	0.957	12	4	88	1		Dyspnea	0.826087	0.76	0.988764	0.904762	0.967033	19	6	176	2
Fatigue	0.743	0.867	0.922	0.65	0.976	13	2	83	7		Fatigue	0.738462	0.923077	0.915254	0.615385	0.987805	24	2	162	15
Fever or chills	0.988	0.976	1	1	0.984	41	1	63	0		Fever or chills	0.964029	0.971014	0.977612	0.957143	0.984962	67	2	131	3
Headache	0.903	1	0.967	0.824	1	14	0	88	3		Headache	0.901408	1	0.959064	0.820513	1	32	0	164	7
Loss of taste or smell	0.857	1	0.99	0.75	1	3	0	101	1		Loss of taste or smell	0.857143	1	0.984536	0.75	1	9	0	191	3
Muscle or body aches	0.857	0.857	0.99	0.857	0.99	6	1	97	1		Muscle or body aches	0.827586	0.923077	0.978947	0.75	0.994652	12	1	186	4
Nausea or vomiting	0.902	0.852	0.987	0.958	0.951	23	4	77	1		Nausea or vomiting	0.925926	0.909091	0.97973	0.943396	0.966667	50	5	145	3
Sore throat	0.875	0.875	0.99	0.875	0.99	7	1	96	1		Sore throat	0.914286	0.888889	0.994595	0.941176	0.989247	16	2	184	1
Reviewer 2 (Amy Zipursky)
Label	F1	Sensitivity	Specificity	PPV	NPV	TP	FN	TN	FP
All Symptoms	0.904	0.958	0.97	0.856	0.992	160	7	884	27
Congestion or runny nose	0.947	0.947	0.987	0.947	0.987	18	1	78	1
Cough	0.974	0.95	1	1	0.987	19	1	78	0
Diarrhea	0.897	1	0.965	0.812	1	13	0	82	3
Dyspnea	0.824	0.778	0.989	0.875	0.978	7	2	88	1
Fatigue	0.733	1	0.908	0.579	1	11	0	79	8
Fever or chills	0.929	0.963	0.958	0.897	0.986	26	1	68	3
Headache	0.9	1	0.95	0.818	1	18	0	76	4
Loss of taste or smell	0.857	1	0.978	0.75	1	6	0	90	2
Muscle or body aches	0.8	1	0.967	0.667	1	6	0	89	3
Nausea or vomiting	0.947	0.964	0.971	0.931	0.986	27	1	68	2
Sore throat	0.947	0.9	1	1	0.989	9	1	88	0
GPT-4, Include Prompt, JSON Pipeline
Reviewer 1 (Andrew McMurry)											GPT-4, sum of two reviewers
Label	F1	Sensitivity	Specificity	PPV	NPV	TP	FN	TN	FP		Label	F1	Sensitivity	Specificity	PPV	NPV	TP	FN	TN	FP
All Symptoms	0.913	0.944	0.975	0.885	0.988	184	11	936	24		All Symptoms	0.914135	0.955801	0.973811	0.875949	0.991295	346	16	1822	49
Congestion or runny nose	0.945	0.963	0.974	0.929	0.987	26	1	76	2		Congestion or runny nose	0.93617	0.956522	0.974522	0.916667	0.987097	44	2	153	4
Cough	0.983	1	0.987	0.967	1	29	0	75	1		Cough	0.979592	0.979592	0.993506	0.979592	0.993506	48	1	153	1
Diarrhea	0.632	0.857	0.939	0.5	0.989	6	1	92	6		Diarrhea	0.77551	0.95	0.945355	0.655172	0.994253	19	1	173	10
Dyspnea	0.828	0.75	0.989	0.923	0.957	12	4	88	1		Dyspnea	0.851064	0.8	0.988764	0.909091	0.972376	20	5	176	2
Fatigue	0.811	1	0.922	0.682	1	15	0	83	7		Fatigue	0.825397	1	0.937853	0.702703	1	26	0	166	11
Fever or chills	0.965	0.976	0.968	0.953	0.984	41	1	61	2		Fever or chills	0.951049	0.985507	0.955224	0.918919	0.992248	68	1	128	6
Headache	0.966	1	0.989	0.933	1	14	0	90	1		Headache	0.955224	1	0.982456	0.914286	1	32	0	168	3
Loss of taste or smell	0.857	1	0.99	0.75	1	3	0	101	1		Loss of taste or smell	0.857143	1	0.984536	0.75	1	9	0	191	3
Muscle or body aches	0.769	0.714	0.99	0.833	0.98	5	2	97	1		Muscle or body aches	0.709677	0.846154	0.963158	0.611111	0.989189	11	2	183	7
Nausea or vomiting	0.926	0.926	0.974	0.926	0.974	25	2	76	2		Nausea or vomiting	0.944444	0.927273	0.986486	0.962264	0.973333	51	4	146	2
Sore throat	1	1	1	1	1	8	0	97	0		Sore throat	1	1	1	1	1	18	0	185	0
Reviewer 2 (Amy Zipursky)
Label	F1	Sensitivity	Specificity	PPV	NPV	TP	FN	TN	FP
All Symptoms	0.915	0.97	0.973	0.866	0.994	162	5	886	25
Congestion or runny nose	0.923	0.947	0.975	0.9	0.987	18	1	77	2
Cough	0.974	0.95	1	1	0.987	19	1	78	0
Diarrhea	0.867	1	0.953	0.765	1	13	0	81	4
Dyspnea	0.889	0.889	0.989	0.889	0.989	8	1	88	1
Fatigue	0.846	1	0.954	0.733	1	11	0	83	4
Fever or chills	0.931	1	0.944	0.871	1	27	0	67	4
Headache	0.947	1	0.975	0.9	1	18	0	78	2
Loss of taste or smell	0.857	1	0.978	0.75	1	6	0	90	2
Muscle or body aches	0.667	1	0.935	0.5	1	6	0	86	6
Nausea or vomiting	0.963	0.929	1	1	0.972	26	2	70	0
Sore throat	1	1	1	1	1	10	0	88	0

### Sheet: Validation Cohort, GPT-4 vs ICD
GPT-4, Include Prompt, JSON Pipeline																						Performance summary
Reviewer 1 (Hannah Grace)											GPT-4, sum of two reviewers											GPT-4	Symptom	F1	PPV	Sensitivity
Symptom	F1	Sensitivity	Specificity	PPV	NPV	TP	FN	TN	FP		Symptom	F1	Sensitivity	Specificity	PPV	NPV	TP	FN	TN	FP			All Symptoms	0.940433	0.912434	0.970205
All Symptoms	0.939	0.973	0.964	0.907	0.99	507	14	1396	52		All Symptoms	0.940433	0.970205	0.965084	0.912434	0.988555	1042	32	2764	100			Congestion or runny nose	0.960452	0.923913	1
Congestion or runny nose	0.958	1	0.979	0.919	1	34	0	142	3		Congestion or runny nose	0.960452	1	0.974359	0.923913	1	85	0	266	7			Cough	0.988506	0.977273	1
Cough	0.988	1	0.98	0.976	1	80	0	97	2		Cough	0.988506	1	0.978495	0.977273	1	172	0	182	4			Diarrhea	0.96063	0.938462	0.983871
Diarrhea	0.954	1	0.98	0.912	1	31	0	145	3		Diarrhea	0.96063	0.983871	0.986486	0.938462	0.996587	61	1	292	4			Dyspnea	0.960573	0.957143	0.964029
Dyspnea	0.965	0.958	0.981	0.972	0.972	69	3	105	2		Dyspnea	0.960573	0.964029	0.972603	0.957143	0.977064	134	5	213	6			Fatigue	0.872093	0.78125	0.986842
Fatigue	0.857	1	0.916	0.75	1	36	0	131	12		Fatigue	0.872093	0.986842	0.925532	0.78125	0.996183	75	1	261	21			Fever or chills	0.941606	0.969925	0.914894
Fever or chills	0.957	0.93	0.991	0.985	0.955	66	5	107	1		Fever or chills	0.941606	0.914894	0.981567	0.969925	0.946667	129	12	213	4			Headache	0.904762	0.844444	0.974359
Headache	0.886	0.972	0.944	0.814	0.993	35	1	135	8		Headache	0.904762	0.974359	0.95	0.844444	0.992537	76	2	266	14			Loss of taste or smell	0.941176	0.888889	1
Loss of taste or smell	0.958	1	0.987	0.92	1	23	0	154	2		Loss of taste or smell	0.941176	1	0.984277	0.888889	1	40	0	313	5			Muscle or body aches	0.887805	0.8125	0.978495
Muscle or body aches	0.896	0.977	0.933	0.827	0.992	43	1	126	9		Muscle or body aches	0.887805	0.978495	0.920755	0.8125	0.99187	91	2	244	21			Nausea or vomiting	0.937759	0.94958	0.92623
Nausea or vomiting	0.934	0.934	0.966	0.934	0.966	57	4	114	4		Nausea or vomiting	0.937759	0.92623	0.974576	0.94958	0.962343	113	9	230	6			Sore throat	0.942857	0.891892	1
Sore throat	0.917	1	0.959	0.846	1	33	0	140	6		Sore throat	0.942857	1	0.972603	0.891892	1	66	0	284	8		ICD-10	Symptom	F1	PPV	Sensitivity
																							All Symptoms	0.268951	0.219678	0.34672
Reviewer 2 (Sneha Manoharan)																							Congestion or runny nose	0.15	0.103448	0.272727
Symptom	F1	Sensitivity	Specificity	PPV	NPV	TP	FN	TN	FP														Cough	0.509589	0.47449	0.550296
All Symptoms	0.942	0.967	0.966	0.918	0.987	535	18	1368	48														Diarrhea	0.213836	0.253731	0.184783
Congestion or runny nose	0.962	1	0.969	0.927	1	51	0	124	4														Dyspnea	0	0	0
Cough	0.989	1	0.977	0.979	1	92	0	85	2														Fatigue	0.26943	0.317073	0.234234
Diarrhea	0.968	0.968	0.993	0.968	0.993	30	1	147	1														Fever or chills	0.279279	0.209459	0.418919
Dyspnea	0.956	0.97	0.964	0.942	0.982	65	2	108	4														Headache	0.275591	0.380435	0.216049
Fatigue	0.886	0.975	0.935	0.812	0.992	39	1	130	9														Loss of taste or smell	0.0930233	0.0487805	1
Fever or chills	0.926	0.9	0.972	0.955	0.938	63	7	106	3														Muscle or body aches	0	0	0
Headache	0.921	0.976	0.956	0.872	0.992	41	1	131	6														Nausea or vomiting	0.368421	0.302158	0.47191
Loss of taste or smell	0.919	1	0.981	0.85	1	17	0	159	3														Sore throat	0.0930233	0.056338	0.266667
Muscle or body aches	0.881	0.98	0.908	0.8	0.992	48	1	118	12
Nausea or vomiting	0.941	0.918	0.983	0.966	0.959	56	5	116	2
Sore throat	0.971	1	0.986	0.943	1	33	0	144	2
ICD-10
Reviewer 1 (Hannah Grace)											ICD-10, sum of two reviewers
Symptom	F1	Sensitivity	Specificity	PPV	NPV	TP	FN	TN	FP		Symptom	F1	Sensitivity	Specificity	PPV	NPV	TP	FN	TN	FP
All Symptoms	0.306	0.341	0.776	0.278	0.824	87	168	784	226		All Symptoms	0.268951	0.34672	0.754797	0.219678	0.853012	259	488	2832	920
Congestion or runny nose	0.222	0.333	0.858	0.167	0.938	3	6	91	15		Congestion or runny nose	0.15	0.272727	0.792553	0.103448	0.925466	9	24	298	78
Cough	0.545	0.517	0.614	0.577	0.556	30	28	35	22		Cough	0.509589	0.550296	0.570833	0.47449	0.643192	93	76	137	103
Diarrhea	0.259	0.194	0.861	0.389	0.701	7	29	68	11		Diarrhea	0.213836	0.184783	0.842271	0.253731	0.780702	17	75	267	50
Dyspnea	0	0	0	0	0	0	0	72	43		Dyspnea	0	0	0.625917	0	1	0	0	256	153
Fatigue	0.339	0.263	0.857	0.476	0.702	10	28	66	11		Fatigue	0.26943	0.234234	0.812081	0.317073	0.740061	26	85	242	56
Fever or chills	0.29	0.391	0.674	0.231	0.816	9	14	62	30		Fever or chills	0.279279	0.418919	0.650746	0.209459	0.835249	31	43	218	117
Headache	0.268	0.193	0.759	0.44	0.489	11	46	44	14		Headache	0.275591	0.216049	0.769231	0.380435	0.599369	35	127	190	57
Loss of taste or smell	0.154	1	0.904	0.083	1	1	0	103	11		Loss of taste or smell	0.0930233	1	0.904177	0.0487805	1	2	0	368	39
Muscle or body aches	0	0	0	0	0	0	0	88	27		Muscle or body aches	0	0	0.748166	0	1	0	0	306	103
Nausea or vomiting	0.441	0.517	0.721	0.385	0.816	15	14	62	24		Nausea or vomiting	0.368421	0.47191	0.696875	0.302158	0.825926	42	47	223	97
Sore throat	0.087	0.25	0.838	0.053	0.969	1	3	93	18		Sore throat	0.0930233	0.266667	0.829949	0.056338	0.967456	4	11	327	67
Reviewer 2 (Sneha Manoharan)
Symptom	F1	Sensitivity	Specificity	PPV	NPV	TP	FN	TN	FP
All Symptoms	0.253	0.35	0.747	0.199	0.865	172	320	2048	694
Congestion or runny nose	0.129	0.25	0.767	0.087	0.92	6	18	207	63
Cough	0.494	0.568	0.557	0.438	0.68	63	48	102	81
Diarrhea	0.19	0.179	0.836	0.204	0.812	10	46	199	39
Dyspnea	0	0	0.626	0	1	0	0	184	110
Fatigue	0.239	0.219	0.796	0.262	0.755	16	57	176	45
Fever or chills	0.275	0.431	0.642	0.202	0.843	22	29	156	87
Headache	0.279	0.229	0.772	0.358	0.643	24	81	146	43
Loss of taste or smell	0.067	1	0.904	0.034	1	1	0	265	28
Muscle or body aches	0	0	0.741	0	1	0	0	218	76
Nausea or vomiting	0.338	0.45	0.688	0.27	0.83	27	33	161	73
Sore throat	0.095	0.273	0.827	0.058	0.967	3	8	234	49

### Sheet: Validation and Test Cohorts, GP
Test											Performance summary
GPT-4											T-GPT-4	Symptom	F1	PPV	Sensitivity
Symptom	F1	Sensitivity	Specificity	PPV	NPV	TP	FN	TN	FP			All Symptoms	0.914	0.876	0.956
All Symptoms	0.914	0.956	0.974	0.876	0.991	346	16	1822	49			Congestion or runny nose	0.936	0.917	0.957
Congestion or runny nose	0.936	0.957	0.975	0.917	0.987	44	2	153	4			Cough	0.98	0.98	0.98
Cough	0.98	0.98	0.994	0.98	0.994	48	1	153	1			Diarrhea	0.776	0.655	0.95
Diarrhea	0.776	0.95	0.945	0.655	0.994	19	1	173	10			Dyspnea	0.851	0.909	0.8
Dyspnea	0.851	0.8	0.989	0.909	0.972	20	5	176	2			Fatigue	0.825	0.703	1
Fatigue	0.825	1	0.938	0.703	1	26	0	166	11			Fever or chills	0.951	0.919	0.986
Fever or chills	0.951	0.986	0.955	0.919	0.992	68	1	128	6			Headache	0.955	0.914	1
Headache	0.955	1	0.982	0.914	1	32	0	168	3			Loss of taste or smell	0.857	0.75	1
Loss of taste or smell	0.857	1	0.985	0.75	1	9	0	191	3			Muscle or body aches	0.71	0.611	0.846
Muscle or body aches	0.71	0.846	0.963	0.611	0.989	11	2	183	7			Nausea or vomiting	0.944	0.962	0.927
Nausea or vomiting	0.944	0.927	0.986	0.962	0.973	51	4	146	2			Sore throat	1	1	1
Sore throat	1	1	1	1	1	18	0	185	0		T-ICD-10	Symptom	F1	PPV	Sensitivity
												All Symptoms	0.451	0.906	0.3
ICD-10												Congestion or runny nose	0.042	1	0.021
Symptom	F1	Sensitivity	Specificity	PPV	NPV	TP	FN	TN	FP			Cough	0.541	0.952	0.377
All Symptoms	0.451	0.3	0.994	0.906	0.875	125	291	2035	13			Diarrhea	0.474	0.692	0.36
Congestion or runny nose	0.042	0.021	1	1	0.794	1	46	177	0			Dyspnea	0.4	0.889	0.258
Cough	0.541	0.377	0.994	0.952	0.837	20	33	170	1			Fatigue	0.057	0.333	0.031
Diarrhea	0.474	0.36	0.98	0.692	0.924	9	16	195	4			Fever or chills	0.7	0.977	0.545
Dyspnea	0.4	0.258	0.995	0.889	0.893	8	23	192	1			Headache	0.566	1	0.395
Fatigue	0.057	0.031	0.99	0.333	0.86	1	31	190	2			Loss of taste or smell	0.167	1	0.091
Fever or chills	0.7	0.545	0.993	0.977	0.807	42	35	146	1			Muscle or body aches	0.211	1	0.118
Headache	0.566	0.395	1	1	0.89	15	23	186	0			Nausea or vomiting	0.211	1	0.383
Loss of taste or smell	0.167	0.091	1	1	0.955	1	10	213	0			Sore throat	0.535	0.885	0.12
Muscle or body aches	0.211	0.118	1	1	0.932	2	15	207	0		V-GPT-4	Symptom	F1	PPV	Sensitivity
Nausea or vomiting	0.535	0.383	0.982	0.885	0.813	23	37	161	3			All Symptoms	0.94	0.912	0.97
Sore throat	0.207	0.12	0.995	0.75	0.9	3	22	198	1			Congestion or runny nose	0.96	0.924	1
												Cough	0.989	0.977	1
Validation												Diarrhea	0.961	0.938	0.984
GPT-4												Dyspnea	0.961	0.957	0.964
Symptom	F1	Sensitivity	Specificity	PPV	NPV	TP	FN	TN	FP			Fatigue	0.872	0.781	0.987
All Symptoms	0.94	0.97	0.965	0.912	0.989	1042	32	2764	100			Fever or chills	0.942	0.97	0.915
Congestion or runny nose	0.96	1	0.974	0.924	1	85	0	266	7			Headache	0.905	0.844	0.974
Cough	0.989	1	0.978	0.977	1	172	0	182	4			Loss of taste or smell	0.941	0.889	1
Diarrhea	0.961	0.984	0.986	0.938	0.997	61	1	292	4			Muscle or body aches	0.888	0.813	0.978
Dyspnea	0.961	0.964	0.973	0.957	0.977	134	5	213	6			Nausea or vomiting	0.938	0.95	0.926
Fatigue	0.872	0.987	0.926	0.781	0.996	75	1	261	21			Sore throat	0.943	0.892	1
Fever or chills	0.942	0.915	0.982	0.97	0.947	129	12	213	4		V-ICD-10	Symptom	F1	PPV	Sensitivity
Headache	0.905	0.974	0.95	0.844	0.993	76	2	266	14			All Symptoms	0.269	0.22	0.347
Loss of taste or smell	0.941	1	0.984	0.889	1	40	0	313	5			Congestion or runny nose	0.15	0.103	0.273
Muscle or body aches	0.888	0.978	0.921	0.813	0.992	91	2	244	21			Cough	0.51	0.474	0.55
Nausea or vomiting	0.938	0.926	0.975	0.95	0.962	113	9	230	6			Diarrhea	0.214	0.254	0.185
Sore throat	0.943	1	0.973	0.892	1	66	0	284	8			Dyspnea	0	0	0
												Fatigue	0.269	0.317	0.234
ICD-10												Fever or chills	0.279	0.209	0.419
Symptom	F1	Sensitivity	Specificity	PPV	NPV	TP	FN	TN	FP			Headache	0.276	0.38	0.216
All Symptoms	0.269	0.347	0.755	0.22	0.853	259	488	2832	920			Loss of taste or smell	0.093	0.049	1
Congestion or runny nose	0.15	0.273	0.793	0.103	0.925	9	24	298	78			Muscle or body aches	0	0	0
Cough	0.51	0.55	0.571	0.474	0.643	93	76	137	103			Nausea or vomiting	0.368	0.302	0.472
Diarrhea	0.214	0.185	0.842	0.254	0.781	17	75	267	50			Sore throat	0.093	0.056	0.267
Dyspnea	0	0	0.626	0	1	0	0	256	153
Fatigue	0.269	0.234	0.812	0.317	0.74	26	85	242	56
Fever or chills	0.279	0.419	0.651	0.209	0.835	31	43	218	117
Headache	0.276	0.216	0.769	0.38	0.599	35	127	190	57
Loss of taste or smell	0.093	1	0.904	0.049	1	2	0	368	39
Muscle or body aches	0	0	0.748	0	1	0	0	306	103
Nausea or vomiting	0.368	0.472	0.697	0.302	0.826	42	47	223	97
Sore throat	0.093	0.267	0.83	0.056	0.967	4	11	327	67
